# Whole genome sequencing of hepatitis B virus (HBV) using tiled amplicon (HEP-TILE) and probe-based enrichment on Illumina and Nanopore platforms

**DOI:** 10.1101/2024.09.11.24313306

**Authors:** Sheila F Lumley, Chris Kent, Daisy Jennings, Haiting Chai, George Airey, Elizabeth Waddilove, Marion Delphin, Amy Trebes, Anna L McNaughton, Khadija Said Mohammed, Sam Wilkinson, Yanxia Wu, George MacIntyre-Cockett, Beatrice Kimono, Moses Kwizera, Kevin Ojambo, Tongai G Maponga, Catherine de Lara, Jacqueline Martin, James Campbell, Marije Van Schalkwyk, Dominique Goedhals, Robert Newton, Eleanor Barnes, Nicholas J Loman, Paolo Piazza, Joshua Quick, M Azim Ansari, Philippa C Matthews

## Abstract

Hepatitis B virus (HBV) whole genome sequencing (WGS) is currently limited as the DNA viral loads (VL) of many clinical samples are below the threshold required to generate full genomes using current sequencing methods. We developed two pan-genotypic viral enrichment methods, using probe-based capture and tiled amplicon PCR (HEP-TILE) for HBV WGS. We demonstrate using mock samples that both enrichment methods are pan-genotypic (genotypes A-J). Using clinical samples, we demonstrate that HEP-TILE amplification successfully amplifies full genomes at the lowest HBV VL tested (30 IU/ml), and the PCR products can be sequenced using both Nanopore and Illumina platforms. Probe-based capture with Illumina sequencing required VL >300,000 IU/ml to generate full length HBV genomes. The capture-Illumina and HEP-TILE-Nanopore pipelines had consensus sequencing accuracy of 100% in mock samples with known DNA sequences. Together, these protocols will facilitate the generation of HBV sequence data, enabling a more accurate and representative picture of HBV molecular epidemiology, cast light on persistence and pathogenesis, and enhance understanding of the outcomes of infection and its treatment.
