## Supplementary Table 1 for "Whole genome sequencing of hepatitis B virus (HBV) using tiled amplicon (HEP-TILE) and probe-based enrichment on Illumina and Nanopore platforms"

### Sheet: 240620_master_table_plasmids
Genotype	Reference genome	No enricment - illumina sequencing					Capture Illumina						HEP-TILE nanopore						HEP-TILE illumina
		Total reads	Mapped reads	HBV reads per million sequenced	Percent reads mapped to HBV	Percent genome coverage	Total reads	Mapped reads	HBV reads per million sequenced	Percent reads mapped to HBV	Percent genome coverage (x1)	Percent genome coverage (x5)	Total reads	Mapped reads	HBV reads per million sequenced	Percent reads mapped to HBV	Percent genome coverage (x1)	Percent genome coverage (x20)	Total reads	Mapped reads	HBV reads per million sequenced	Percent reads mapped to HBV	Percent genome coverage (x1)	Percent genome coverage (x5)
A	KU736919	2564112	10405	4057.94	0.405794	100	7703618	6946222	901683	90.17	100	100	95199	94946	997342	99.73	100	100	4779606	4517282	945116	94.51	100	100
		2135330	7887	3693.57	0.369357	100	9257976	8358193	902810	90.28	100	100	100155	100099	999441	99.94	100	100	7560102	7056345	933366	93.34	100	100
B	not published	2545038	330	129.664	0.0129664	0	511478	149377	292050	29.2	100	100	79709	79284	994668	99.47	100	100	5013574	4923003	981935	98.19	100	100
		2030784	314	154.62	0.015462	0	551530	172912	313513	31.35	100	100	53460	53283	996689	99.67	100	100	4757802	4633475	973869	97.39	100	100
C	MT111596	0	0	0	0	0	727296	309195	425130	42.51	100	100	67502	67463	999422	99.94	100	100	3920376	3773438	962519	96.25	100	100
		2819740	449	159.235	0.0159235	0	667198	270331	405174	40.52	100	100	50962	50937	999509	99.95	100	100	4546038	4386640	964937	96.49	100	100
D	NC_003977	2594796	3433	1323.03	0.132303	100	2359894	1997417	846401	84.64	100	100	777	777	1000000	100	100	100	7559004	7386456	977173	97.72	100	100
		1787174	2604	1457.05	0.145705	100	2365408	1999929	845490	84.55	100	100	151565	150757	994669	99.47	100	100	4595728	4581007	996797	99.68	90	90
E	KU736895	2456130	42317	17229.1	1.72291	100	17116198	16524062	965405	96.54	100	100	2310	1363	590043	59	100	100	7866442	7537133	958137	95.81	100	100
		2050518	36693	17894.5	1.78945	100	17556920	16941576	964951	96.5	100	100	174563	174504	999662	99.97	100	100	7175694	6915732	963772	96.38	100	100
F	DQ823095	2446438	1418	579.618	0.0579618	98.48	1069550	776761	726250	72.63	100	100	64275	64029	996173	99.62	100	100	4011426	3770749	940002	94	100	100
		1355114	750	553.459	0.0553459	83.05	981698	671782	684306	68.43	100	100	68247	68081	997568	99.76	100	100	4544664	4392756	966574	96.66	100	100
G	AB056513	2390022	357	149.371	0.0149371	0	605588	226835	374570	37.46	100	100	60886	60813	998801	99.88	100	100	4869602	4790237	983702	98.37	100	100
		2083668	334	160.294	0.0160294	0	708842	290037	409170	40.92	100	100	78879	78761	998504	99.85	100	100	4110952	4048170	984728	98.47	100	100
H	FJ356716	2382670	4789	2009.93	0.200993	100	3247752	2906583	894952	89.5	100	100	83243	82928	996216	99.62	100	100	5613544	5488416	977710	97.77	100	100
		1250400	2260	1807.42	0.180742	100	4593134	4154349	904469	90.45	100	100	95882	95846	999625	99.96	100	100	5122012	5020249	980132	98.01	100	100
I	AB562463	2476292	530	214.03	0.021403	0	612856	270695	441694	44.17	100	100	255721	254408	994865	99.49	100	100	3159806	3103797	982275	98.23	100	100
		1342546	308	229.415	0.0229415	0	538454	238861	443605	44.36	100	100	289336	284791	984292	98.43	100	100	4547926	4499098	989264	98.93	100	100
J	AB486012	2729238	357	130.806	0.0130806	0	470730	147289	312895	31.29	100	100	83559	81982	981127	98.11	100	100	3057900	3036911	993136	99.31	100	100
		1779390	248	139.374	0.0139374	0	474726	129406	272591	27.26	100	100	553110	549429	993345	99.33	100	100	3149202	3092929	982131	98.21	100	100
Median		2259000	640	391.437	0.0391437	41.525	854497	490488	563956	56.395	100	100	81476	80633	997016	99.7	100	100	4676765	4.54914e+06	977441	97.745	100	100
