## Supplementary Table 2 for "Whole genome sequencing of hepatitis B virus (HBV) using tiled amplicon (HEP-TILE) and probe-based enrichment on Illumina and Nanopore platforms"

### Sheet: 240620_master_table_paper
	Sample ID	Country	Year	HBV VL (log10 IU/ml)	Sample volume (ul)	Extraction method	Genotype	Capture Illumina						HEP-TILE Nanopore						HEP-TILE Illumina
								Total reads	Reads mapped to HBV	HBV reads per million sequenced	Percent reads mapped to HBV	Percent genome coverage (x1)	Percent genome coverage (x5)	Total reads	Reads mapped to HBV	HBV reads per million sequenced	Percent reads mapped to HBV	Percent genome coverage (x1)	Percent genome coverage (x20)	Total reads	Reads mapped to HBV	HBV reads per million sequenced	Percent reads mapped to HBV	Percent genome coverage (x1)	Percent genome coverage (x5)
	1113	South Africa	2019	> 7.2	500	Mnase + KF	A	4177836	3579271	368492	36.8492	100	100	32085	18893	588842	58.88	100	99.94	2799578	2740035	978731	97.8731	100	100
	1162	South Africa	2019	7	500	Mnase + KF	A	3165736	257935	32931.4	3.29314	100	91.76
	1143	South Africa	2019	6.73	500	Mnase + KF	A	513650	381579	287947	28.7947	100	93.42	37594	25733	684498	68.45	100	100	3194506	3131012	980124	98.0124	100	100
	1191	South Africa	2020	6.62	500	Mnase + KF	A	4987814	2368758	196465	19.6465	100	100	71800	53081	739290	73.93	100	100	4300788	4115008	956803	95.6803	100	100
	1114	South Africa	2019	6.31	500	Mnase + KF	A	2219342	1887048	339437	33.9437	100	100
	251	South Africa	2018	6.29	500	Mnase + KF	A	31276	30765	1726.56	0.172656	97.61	0	31326	20445	652653	65.27	100	99.69	2895860	2838728	980271	98.0271	98.79	98.7
	1125	South Africa	2019	6.17	500	Mnase + KF	A	638778	530971	114791	11.4791	100	100
	200	South Africa	2019	6.09	500	Mnase + KF	A	109738	103162	14252.1	1.42521	99.81	0	14203	11333	797930	79.79	84.91	84.69	1767254	582508	329612	32.9612	98.1	84.8
	1175	South Africa	2020	6.06	500	Mnase + KF	A	1182264	403223	127007	12.7007	100	94.23	62380	38099	610757	61.08	100	100	3268324	2744378	839690	83.969	100	100
	1103	South Africa	2019	5.69	500	Mnase + KF	A	966700	617788	143360	14.336	100	100
	218	South Africa	2018	5.59	500	Mnase + KF	A	1708810	1017820	256890	25.689	100	100	34885	22731	651598	65.16	100	100	4099128	3922030	956796	95.6796	100	100
	1119	South Africa	2019	5.53	500	Mnase + KF	A	5746052	318907	1576.91	0.157691	100	100	95703	35680	372820	37.28	100	100	4276904	3025569	707420	70.742	100	100
	1131	South Africa	2019	5.47	500	Mnase + KF	A	3851170	148765	6228.5	0.62285	100	80.75
	1116	South Africa	2019	5.41	500	Mnase + KF	A	2958010	399	2.36646	0.000236646	75.28	0	26162	11989	458260	45.83	100	100	1596600	1169135	732265	73.2265	0	0
	1105	South Africa	2019	5.36	500	Mnase + KF	A	1057854	172593	80165.1	8.01651	100	82.43
	1115	South Africa	2019	5.34	500	Mnase + KF	A	434768	98510	40624	4.0624	100	0	19235	4298	223447	22.34	37.75	37.72	2420162	2359125	974780	97.478	67.26	59.9
	1132	South Africa	2019	5.15	500	Mnase + KF	not done	646084	30054	3984	0.3984	99.53	0
	1147	South Africa	2019	5.09	500	Mnase + KF	not done	5898812	36612	341.594	0.0341594	100	13.19
	211	South Africa	2018	5.01	500	Mnase + KF	not done	43616	31822	22377.1	2.23771	100	0
	1108	South Africa	2019	4.64	500	Mnase + KF	not done	459994	48425	3269.61	0.326961	100	0
	1174	South Africa	2020	4.44	500	Mnase + KF	not done	355378	13899	3264.13	0.326413	91.34	0
	1134	South Africa	2019	4.32	500	Mnase + KF	not done	1028776	36627	5168.28	0.516828	95.19	0
	1170	South Africa	2020	4.21	500	Mnase + KF	not done	5590660	26066	150.966	0.0150966	91.52	0
	HEP-1363	England	2018	5.64	200	QIA	B/C							61511	59051	960007	96	100	100
	HEP-1745	England	2018	5.5	200	QIA	D							49488	43628	881587	88.16	100	99.59
	HEP-1740	England	2018	4.82	200	QIA	D							77987	76054	975214	97.52	100	99.53
	HEP-0709	England	2019	4.51	200	QIA	B/C							9329	3982	426841	42.68	100	99.66
	HEP-1749	England	2019	4.49	200	QIA	D							33654	26561	789238	78.92	100	99.72
	HEP-1740	England	2018	4.4	200	QIA	A							1189	490	412111	41.21	100	99.6
	HEP-1727	England	2018	4.1	200	QIA	D/E							15312	9030	589734	58.97	100	100
	HEP-1763	England	2019	3.79	200	QIA	D							25568	6657	260365	26.04	100	99.69
	HEP-1745	England	2018	3.73	200	QIA	D/E							61411	45255	736920	73.69	100	99.5
	HEP-1747	England	2018	3.35	200	QIA	D/E							6324	757	119703	11.97	84.63	84.32
	HEP-1571	England	2018	3.16	200	QIA	B/C							3494	1115	319118	31.91	100	99.5
	HEP-1403	England	2019	3.01	200	QIA	B/C							6140	1898	309121	30.91	85.01	84.57
	HEP-1104	England	2018	2.63	400	QIA	D/E							86946	65473	753031	75.3	100	99.81
	HEP-1752	England	2019	2.55	400	QIA	B/C							476372	436221	915715	91.57	100	99.56
	HEP-1746	England	2019	2.52	400	QIA	C							216978	63134	290970	29.1	100	99.94
	HEP-1766	England	2019	2.18	400	QIA	E							78875	43793	555220	55.52	100	99.87
	HEP-1681	England	2019	1.9	400	QIA	C							4717	1342	284503	28.45	100	99.88
	HEP-1529	England	2018	1.62	400	QIA	E							46990	260	5533.09	0.55	35.54	35.54
	HEP-1710	England	2018	1.5	400	QIA	A							81646	24171	296046	29.6	100	99.81
	900219N	Uganda	2011	8.23	200	QIA	A							1461622	1460216	999038	99.9	100	99.97
	906667N	Uganda	2011	8.23	200	QIA	A							1644431	1634360	993876	99.39	100	99.97
	907906N	Uganda	2011	7.6	200	QIA	A							853932	853530	999529	99.95	100	99.91
	900603N	Uganda	2011	7.5	200	QIA	A							1214437	1212327	998263	99.83	100	99.97
	906116N	Uganda	2011	7.02	200	QIA	A							850846	830695	976317	97.63	100	99.75
	ULIDS-0973	Uganda	2023	6.13	200	QIA	A							1183724	1180867	997586	99.76	100	99.72
	ULIDS-0610	Uganda	2023	4.64	200	QIA	A							487594	486034	996801	99.68	100	99.97
	907395N	Uganda	2011	4.05	200	QIA	A							155913	154865	993278	99.33	84.97	84.82
	901116N	Uganda	2011	3.9	200	QIA	A							233603	227036	971888	97.19	100	99.91
	ULIDS-0434	Uganda	2023	3.72	200	QIA	A							219108	195817	893701	89.37	87.92	87.71
	ULIDS-0001	Uganda	2023	3.63	200	QIA	A							814736	811945	996574	99.66	100	99.29
	ULIDS-0433	Uganda	2023	3.61	400	QIA	A							93667	77027	822349	82.23	84.63	84.1
	903818N	Uganda	2011	3.53	50	QIA	A							105909	100711	950920	95.09	100	99.75
	ULIDS-0457	Uganda	2023	3.36	200	QIA	A							188262	145071	770580	77.06	83.24	83.17
	908210N	Uganda	2011	3.14	200	QIA	A							357155	343993	963148	96.31	100	99.81
	ULIDS-0461	Uganda	2023	3.12	200	QIA	A							210084	175393	834871	83.49	100	99.47
	907856N	Uganda	2011	2.97	200	QIA	A							137878	108840	789394	78.94	100	99.88
	ULIDS-0943	Uganda	2023	2.93	400	QIA	A							345716	342175	989757	98.98	100	99.81
	ULIDS-0595	Uganda	2023	2.88	400	QIA	A							154700	153619	993012	99.3	100	99.75
	905960N	Uganda	2011	2.3	400	QIA	A							42816	31840	743647	74.36	100	99.97
	ULIDS-0955	Uganda	2023	2.29	400	QIA	D/E							157565	156910	995843	99.58	84.63	84.54
	Median							1057854	148765	22377.1	2.23771	100	80.75	80260.5	56066	779909	77.99	100	99.75	3045183	2791553	956800	95.68	100	100
